# The COVID-19 Trajectory in Israel: A Comprehensive Analysis of National Surveillance Data on Documented Infections, Test Positivity, and Vaccine-Effectiveness Estimates

**DOI:** 10.64898/2026.09.06.26362366

**Authors:** Yaakov Ophir

## Abstract

**Background:** Israel was among the first countries to implement nationwide BNT162b2 vaccination and became an important source of real-world evidence during the COVID-19 pandemic. The present study aimed to characterize the long-term national epidemic trajectory and the evolution of vaccination-associated differences in documented infection across the course of the pandemic.

**Methods:** Five Israeli Ministry of Health datasets were analyzed from February 2020 through May 2023. National trends in documented infection and test positivity were characterized. Vaccinated– unvaccinated differences were examined using routine-surveillance case rates. To reduce potential bias from differences in prior-infection history and real-world testing intensity, a second age-adjusted analysis compared test positivity among individuals without documented prior infection.

**Results:** The two completed pre-rollout waves declined to ≤10% of their peaks within 32 and 43 days, whereas the winter 2020–2021 wave, already underway when vaccination began, required 68 days. Delta and Omicron peaks were 17% and approximately ninefold higher than the January 2021 peak. Routine-surveillance apparent vaccine effectiveness peaked at 94.4% in February 2021, declined to 61.5% by late May, and remained negative from February 2022 onward. The age-adjusted test-positivity analysis among individuals without documented prior infection yielded generally lower estimates, which remained negative from December 2021 onward.

**Conclusions:** Overall, the early vaccination-associated advantage against documented infection was not stable over extended follow-up. While these observational findings cannot establish causal vaccine effects or address severe outcomes, they underscore the importance of evaluating vaccine-effectiveness estimates over extended follow-up as population immunity, testing practices, and viral variants evolve.
