## Supplementary material for "The COVID-19 Trajectory in Israel: A Comprehensive Analysis of National Surveillance Data on Documented Infections, Test Positivity, and Vaccine-Effectiveness Estimates": Dataset_S4_Weekly_Cases_by_Vaccination_Age_and_Recovery_Status_Israel.csv

Week	Age_group	Tests_num	Not_recovered_at_least_2_doses	Not_recovered_partially_vaccinated	Not_recovered_not_vaccinated	Cases_among_recoverd_with_vacc	Cases_among_recovered_without_vacc
2021-05-30 - 2021-06-05	0-19	17183	0	0	15	0	0
2021-05-30 - 2021-06-05	20-29	20096	<5	0	19	0	<5
2021-05-30 - 2021-06-05	30-39	20329	<5	0	13	<5	<5
2021-05-30 - 2021-06-05	40-49	18631	7	0	6	<5	0
2021-05-30 - 2021-06-05	50-59	16362	5	0	<5	0	0
2021-05-30 - 2021-06-05	60-69	13534	9	0	<5	0	0
2021-05-30 - 2021-06-05	70-79	6915	0	0	<5	0	<5
2021-05-30 - 2021-06-05	80+	3167	<5	0	0	0	0
2021-06-06 - 2021-06-12	0-19	14783	<5	0	18	0	0
2021-06-06 - 2021-06-12	20-29	20402	6	<5	7	0	0
2021-06-06 - 2021-06-12	30-39	19686	7	0	<5	0	<5
2021-06-06 - 2021-06-12	40-49	18639	6	<5	<5	0	0
2021-06-06 - 2021-06-12	50-59	16191	10	0	<5	<5	<5
2021-06-06 - 2021-06-12	60-69	12962	5	0	0	0	<5
2021-06-06 - 2021-06-12	70-79	6419	5	0	<5	0	0
2021-06-06 - 2021-06-12	80+	2390	<5	0	0	0	0
2021-06-13 - 2021-06-19	0-19	19205	11	0	39	0	<5
2021-06-13 - 2021-06-19	20-29	21719	11	0	<5	0	0
2021-06-13 - 2021-06-19	30-39	21623	8	<5	<5	0	<5
2021-06-13 - 2021-06-19	40-49	21049	18	0	8	<5	0
2021-06-13 - 2021-06-19	50-59	18099	8	<5	<5	<5	0
2021-06-13 - 2021-06-19	60-69	14665	7	0	0	<5	0
2021-06-13 - 2021-06-19	70-79	6934	<5	0	0	0	0
2021-06-13 - 2021-06-19	80+	2592	0	0	<5	0	0
2021-06-20 - 2021-06-26	0-19	51578	108	8	209	7	52
2021-06-20 - 2021-06-26	20-29	28376	47	0	15	<5	<5
2021-06-20 - 2021-06-26	30-39	29975	32	0	10	<5	<5
2021-06-20 - 2021-06-26	40-49	32093	91	0	15	8	<5
2021-06-20 - 2021-06-26	50-59	26071	76	<5	5	5	0
2021-06-20 - 2021-06-26	60-69	19552	72	0	8	<5	<5
2021-06-20 - 2021-06-26	70-79	9400	44	0	0	0	<5
2021-06-20 - 2021-06-26	80+	3727	9	0	0	0	0
2021-06-27 - 2021-07-03	0-19	87622	128	12	487	10	92
2021-06-27 - 2021-07-03	20-29	34215	96	0	22	9	<5
2021-06-27 - 2021-07-03	30-39	38868	133	<5	32	5	5
2021-06-27 - 2021-07-03	40-49	40561	182	<5	29	9	<5
2021-06-27 - 2021-07-03	50-59	32277	126	<5	17	8	<5
2021-06-27 - 2021-07-03	60-69	25155	135	0	16	<5	0
2021-06-27 - 2021-07-03	70-79	13493	90	0	7	<5	0
2021-06-27 - 2021-07-03	80+	9670	27	0	0	0	0
2021-07-04 - 2021-07-10	0-19	113253	186	50	861	5	42
2021-07-04 - 2021-07-10	20-29	40310	219	<5	49	<5	11
2021-07-04 - 2021-07-10	30-39	48245	250	<5	75	<5	<5
2021-07-04 - 2021-07-10	40-49	49476	357	<5	48	10	<5
2021-07-04 - 2021-07-10	50-59	37146	242	<5	22	<5	<5
2021-07-04 - 2021-07-10	60-69	28879	226	<5	11	<5	0
2021-07-04 - 2021-07-10	70-79	17289	142	<5	10	<5	0
2021-07-04 - 2021-07-10	80+	13424	53	<5	<5	<5	<5
2021-07-11 - 2021-07-17	0-19	132148	280	99	1433	11	44
2021-07-11 - 2021-07-17	20-29	49787	448	7	107	9	8
2021-07-11 - 2021-07-17	30-39	55483	495	10	108	6	6
2021-07-11 - 2021-07-17	40-49	56327	567	7	98	7	5
2021-07-11 - 2021-07-17	50-59	43197	365	8	46	<5	<5
2021-07-11 - 2021-07-17	60-69	33339	362	0	28	6	<5
2021-07-11 - 2021-07-17	70-79	19970	236	0	13	<5	0
2021-07-11 - 2021-07-17	80+	14526	83	0	10	0	0
2021-07-18 - 2021-07-24	0-19	212728	464	93	2510	7	39
2021-07-18 - 2021-07-24	20-29	65716	765	11	167	12	10
2021-07-18 - 2021-07-24	30-39	71820	908	19	224	13	12
2021-07-18 - 2021-07-24	40-49	69838	929	11	149	7	8
2021-07-18 - 2021-07-24	50-59	50078	584	<5	94	8	7
2021-07-18 - 2021-07-24	60-69	38599	591	<5	42	6	<5
2021-07-18 - 2021-07-24	70-79	22442	350	<5	18	0	0
2021-07-18 - 2021-07-24	80+	16778	181	<5	18	<5	0
2021-07-25 - 2021-07-31	0-19	259320	765	112	4290	27	79
2021-07-25 - 2021-07-31	20-29	85640	1285	27	360	19	31
2021-07-25 - 2021-07-31	30-39	90217	1564	23	386	12	23
2021-07-25 - 2021-07-31	40-49	82931	1489	15	269	16	13
2021-07-25 - 2021-07-31	50-59	59469	1029	10	160	9	<5
2021-07-25 - 2021-07-31	60-69	43902	1029	<5	79	8	<5
2021-07-25 - 2021-07-31	70-79	25581	664	5	45	5	<5
2021-07-25 - 2021-07-31	80+	19578	370	<5	38	<5	<5
2021-08-01 - 2021-08-07	0-19	256828	1040	150	7199	18	97
2021-08-01 - 2021-08-07	20-29	102193	2203	46	655	16	52
2021-08-01 - 2021-08-07	30-39	102643	2365	32	585	15	34
2021-08-01 - 2021-08-07	40-49	95294	2462	23	444	5	14
2021-08-01 - 2021-08-07	50-59	67814	1691	15	272	5	8
2021-08-01 - 2021-08-07	60-69	50269	1434	8	164	9	<5
2021-08-01 - 2021-08-07	70-79	28922	937	6	74	6	<5
2021-08-01 - 2021-08-07	80+	24398	572	<5	66	<5	<5
2021-08-08 - 2021-08-14	0-19	292029	1594	247	11278	11	181
2021-08-08 - 2021-08-14	20-29	121783	3788	95	1147	42	105
2021-08-08 - 2021-08-14	30-39	120806	4119	75	1083	27	67
2021-08-08 - 2021-08-14	40-49	111318	3948	45	713	20	45
2021-08-08 - 2021-08-14	50-59	79428	2927	32	448	12	13
2021-08-08 - 2021-08-14	60-69	55711	2232	12	276	8	6
2021-08-08 - 2021-08-14	70-79	31749	1411	6	116	7	<5
2021-08-08 - 2021-08-14	80+	26976	732	7	107	6	<5
2021-08-15 - 2021-08-21	0-19	375502	2010	423	16935	32	290
2021-08-15 - 2021-08-21	20-29	123687	5504	154	1683	40	154
2021-08-15 - 2021-08-21	30-39	123816	5800	99	1521	45	101
2021-08-15 - 2021-08-21	40-49	114560	5188	62	958	32	54
2021-08-15 - 2021-08-21	50-59	78637	3506	38	580	14	17
2021-08-15 - 2021-08-21	60-69	56020	2101	18	356	12	5
2021-08-15 - 2021-08-21	70-79	32233	1107	5	228	6	<5
2021-08-15 - 2021-08-21	80+	28168	673	8	143	5	0
2021-08-22 - 2021-08-28	0-19	398083	2717	717	21700	32	422
2021-08-22 - 2021-08-28	20-29	132573	7248	194	2099	65	239
2021-08-22 - 2021-08-28	30-39	121406	6873	178	1935	38	142
2021-08-22 - 2021-08-28	40-49	111088	5782	80	1258	36	82
2021-08-22 - 2021-08-28	50-59	77312	3469	48	672	20	33
2021-08-22 - 2021-08-28	60-69	54854	1621	31	402	11	13
2021-08-22 - 2021-08-28	70-79	31469	773	7	201	7	<5
2021-08-22 - 2021-08-28	80+	27715	488	11	124	<5	<5
2021-08-29 - 2021-09-04	0-19	359276	3469	1175	26684	47	530
2021-08-29 - 2021-09-04	20-29	138357	7304	229	2288	74	251
2021-08-29 - 2021-09-04	30-39	126662	6896	183	2153	54	171
2021-08-29 - 2021-09-04	40-49	109645	5224	104	1428	45	93
2021-08-29 - 2021-09-04	50-59	76866	2384	56	713	25	28
2021-08-29 - 2021-09-04	60-69	54155	1167	35	431	12	9
2021-08-29 - 2021-09-04	70-79	30203	570	13	174	9	<5
2021-08-29 - 2021-09-04	80+	22773	381	14	113	8	<5
2021-09-05 - 2021-09-11	0-19	463677	2752	935	24895	27	374
2021-09-05 - 2021-09-11	20-29	107569	5286	170	2078	55	221
2021-09-05 - 2021-09-11	30-39	117872	5226	164	2029	48	165
2021-09-05 - 2021-09-11	40-49	102364	3379	103	1416	29	111
2021-09-05 - 2021-09-11	50-59	59671	1478	50	673	22	51
2021-09-05 - 2021-09-11	60-69	40102	754	17	363	12	13
2021-09-05 - 2021-09-11	70-79	22189	360	8	162	<5	<5
2021-09-05 - 2021-09-11	80+	16931	240	13	134	<5	<5
2021-09-12 - 2021-09-18	0-19	494508	2046	805	26203	25	383
2021-09-12 - 2021-09-18	20-29	99024	4296	173	2089	49	242
2021-09-12 - 2021-09-18	30-39	118857	5038	197	2155	42	165
2021-09-12 - 2021-09-18	40-49	99327	3200	142	1499	29	104
2021-09-12 - 2021-09-18	50-59	61498	1360	60	740	15	35
2021-09-12 - 2021-09-18	60-69	42455	751	29	398	5	14
2021-09-12 - 2021-09-18	70-79	23079	362	9	181	6	<5
2021-09-12 - 2021-09-18	80+	18480	204	5	161	<5	0
2021-09-19 - 2021-09-25	0-19	420658	1440	631	19470	9	236
2021-09-19 - 2021-09-25	20-29	86828	2860	169	1545	31	161
2021-09-19 - 2021-09-25	30-39	103216	3661	167	1721	32	125
2021-09-19 - 2021-09-25	40-49	87969	2396	75	1155	26	70
2021-09-19 - 2021-09-25	50-59	58800	1073	39	621	12	31
2021-09-19 - 2021-09-25	60-69	41423	674	24	338	7	7
2021-09-19 - 2021-09-25	70-79	22895	308	<5	173	5	<5
2021-09-19 - 2021-09-25	80+	16968	172	<5	112	<5	0
2021-09-26 - 2021-10-02	0-19	276365	916	348	11776	11	190
2021-09-26 - 2021-10-02	20-29	97075	1868	101	1028	26	85
2021-09-26 - 2021-10-02	30-39	97235	2130	87	1101	24	93
2021-09-26 - 2021-10-02	40-49	84491	1524	64	765	19	49
2021-09-26 - 2021-10-02	50-59	65631	682	33	415	8	26
2021-09-26 - 2021-10-02	60-69	44819	411	11	217	<5	6
2021-09-26 - 2021-10-02	70-79	23211	205	5	114	<5	<5
2021-09-26 - 2021-10-02	80+	17835	137	<5	81	<5	<5
2021-10-03 - 2021-10-09	0-19	266331	634	187	7710	8	123
2021-10-03 - 2021-10-09	20-29	110175	1138	74	811	23	87
2021-10-03 - 2021-10-09	30-39	99760	1186	75	794	7	55
2021-10-03 - 2021-10-09	40-49	81998	838	41	499	10	32
2021-10-03 - 2021-10-09	50-59	56736	456	20	290	6	18
2021-10-03 - 2021-10-09	60-69	40586	261	8	155	5	6
2021-10-03 - 2021-10-09	70-79	22779	139	<5	76	<5	<5
2021-10-03 - 2021-10-09	80+	17238	75	<5	51	0	<5
2021-10-10 - 2021-10-16	0-19	267300	351	119	6065	<5	105
2021-10-10 - 2021-10-16	20-29	87724	572	51	416	8	55
2021-10-10 - 2021-10-16	30-39	89933	699	45	480	9	31
2021-10-10 - 2021-10-16	40-49	77867	536	26	334	5	21
2021-10-10 - 2021-10-16	50-59	54121	266	8	171	5	6
2021-10-10 - 2021-10-16	60-69	39111	176	<5	112	0	<5
2021-10-10 - 2021-10-16	70-79	22022	71	0	54	<5	0
2021-10-10 - 2021-10-16	80+	14658	43	<5	40	<5	0
2021-10-17 - 2021-10-23	0-19	223787	221	56	4054	7	78
2021-10-17 - 2021-10-23	20-29	84393	320	25	285	<5	19
2021-10-17 - 2021-10-23	30-39	89242	493	30	297	11	35
2021-10-17 - 2021-10-23	40-49	78079	358	11	213	5	14
2021-10-17 - 2021-10-23	50-59	54728	145	7	88	<5	9
2021-10-17 - 2021-10-23	60-69	39478	101	<5	57	0	<5
2021-10-17 - 2021-10-23	70-79	21818	58	<5	36	<5	<5
2021-10-17 - 2021-10-23	80+	13716	32	<5	19	0	0
2021-10-24 - 2021-10-30	0-19	190002	147	38	2527	<5	35
2021-10-24 - 2021-10-30	20-29	77483	183	21	210	<5	13
2021-10-24 - 2021-10-30	30-39	82602	303	15	213	<5	18
2021-10-24 - 2021-10-30	40-49	73193	227	12	193	<5	8
2021-10-24 - 2021-10-30	50-59	54016	101	<5	81	<5	0
2021-10-24 - 2021-10-30	60-69	39492	69	<5	48	<5	<5
2021-10-24 - 2021-10-30	70-79	21774	39	0	25	<5	0
2021-10-24 - 2021-10-30	80+	13476	20	0	14	<5	0
2021-10-31 - 2021-11-06	0-19	171941	94	23	1912	<5	31
2021-10-31 - 2021-11-06	20-29	71707	155	18	204	<5	12
2021-10-31 - 2021-11-06	30-39	78559	259	16	193	5	12
2021-10-31 - 2021-11-06	40-49	70222	225	15	132	6	5
2021-10-31 - 2021-11-06	50-59	52010	91	<5	73	<5	5
2021-10-31 - 2021-11-06	60-69	38060	49	5	39	0	<5
2021-10-31 - 2021-11-06	70-79	20167	39	0	25	0	0
2021-10-31 - 2021-11-06	80+	12092	19	<5	10	0	<5
2021-11-07 - 2021-11-13	0-19	170983	66	23	1788	<5	23
2021-11-07 - 2021-11-13	20-29	69833	119	16	124	<5	9
2021-11-07 - 2021-11-13	30-39	79209	211	7	136	<5	5
2021-11-07 - 2021-11-13	40-49	72097	137	<5	108	<5	5
2021-11-07 - 2021-11-13	50-59	54129	58	<5	38	<5	<5
2021-11-07 - 2021-11-13	60-69	38949	65	<5	31	0	<5
2021-11-07 - 2021-11-13	70-79	20648	29	0	18	<5	0
2021-11-07 - 2021-11-13	80+	12111	18	0	5	0	<5
2021-11-14 - 2021-11-20	0-19	169056	74	17	1835	<5	13
2021-11-14 - 2021-11-20	20-29	65911	114	7	148	<5	8
2021-11-14 - 2021-11-20	30-39	75332	196	13	133	<5	7
2021-11-14 - 2021-11-20	40-49	70287	175	7	93	<5	<5
2021-11-14 - 2021-11-20	50-59	52748	65	0	52	<5	<5
2021-11-14 - 2021-11-20	60-69	38600	50	<5	37	0	0
2021-11-14 - 2021-11-20	70-79	20403	37	<5	15	<5	0
2021-11-14 - 2021-11-20	80+	11848	8	0	13	0	0
2021-11-21 - 2021-11-27	0-19	199519	85	23	2124	<5	25
2021-11-21 - 2021-11-27	20-29	67900	122	6	127	<5	10
2021-11-21 - 2021-11-27	30-39	78287	241	8	123	<5	7
2021-11-21 - 2021-11-27	40-49	75296	212	0	100	<5	6
2021-11-21 - 2021-11-27	50-59	55467	83	0	55	<5	<5
2021-11-21 - 2021-11-27	60-69	38686	48	<5	38	0	0
2021-11-21 - 2021-11-27	70-79	20220	22	<5	13	0	0
2021-11-21 - 2021-11-27	80+	12233	20	0	9	0	<5
2021-11-28 - 2021-12-04	0-19	244247	142	101	2021	<5	38
2021-11-28 - 2021-12-04	20-29	77306	164	9	99	<5	7
2021-11-28 - 2021-12-04	30-39	79292	262	12	120	<5	7
2021-11-28 - 2021-12-04	40-49	79156	216	6	99	<5	<5
2021-11-28 - 2021-12-04	50-59	61039	73	0	44	0	<5
2021-11-28 - 2021-12-04	60-69	42693	63	0	20	0	<5
2021-11-28 - 2021-12-04	70-79	22370	29	<5	15	0	0
2021-11-28 - 2021-12-04	80+	12665	12	<5	12	0	0
2021-12-05 - 2021-12-11	0-19	227167	165	169	2245	<5	57
2021-12-05 - 2021-12-11	20-29	87553	171	7	109	6	17
2021-12-05 - 2021-12-11	30-39	85857	352	13	148	9	22
2021-12-05 - 2021-12-11	40-49	90622	268	7	109	10	8
2021-12-05 - 2021-12-11	50-59	72409	106	<5	61	<5	<5
2021-12-05 - 2021-12-11	60-69	47383	74	<5	29	<5	<5
2021-12-05 - 2021-12-11	70-79	24415	38	0	8	<5	0
2021-12-05 - 2021-12-11	80+	16613	15	<5	9	0	0
2021-12-12 - 2021-12-18	0-19	229916	249	152	2104	10	65
2021-12-12 - 2021-12-18	20-29	94860	372	16	132	18	24
2021-12-12 - 2021-12-18	30-39	92711	461	12	152	21	12
2021-12-12 - 2021-12-18	40-49	86943	391	<5	113	14	13
2021-12-12 - 2021-12-18	50-59	65153	199	<5	55	<5	<5
2021-12-12 - 2021-12-18	60-69	46555	110	<5	33	6	<5
2021-12-12 - 2021-12-18	70-79	24878	56	<5	12	<5	0
2021-12-12 - 2021-12-18	80+	14644	17	<5	5	<5	0
2021-12-19 - 2021-12-25	0-19	266721	979	297	2757	36	134
2021-12-19 - 2021-12-25	20-29	101313	848	16	232	45	37
2021-12-19 - 2021-12-25	30-39	100665	918	20	231	62	37
2021-12-19 - 2021-12-25	40-49	95742	847	15	142	45	17
2021-12-19 - 2021-12-25	50-59	68539	495	5	82	16	13
2021-12-19 - 2021-12-25	60-69	45719	328	<5	52	16	5
2021-12-19 - 2021-12-25	70-79	24560	165	<5	22	8	0
2021-12-19 - 2021-12-25	80+	18205	69	<5	10	0	0
2021-12-26 - 2022-01-01	0-19	394926	3709	949	5783	188	544
2021-12-26 - 2022-01-01	20-29	129660	2959	59	549	238	166
2021-12-26 - 2022-01-01	30-39	132072	2795	46	455	150	118
2021-12-26 - 2022-01-01	40-49	128303	2819	34	338	152	94
2021-12-26 - 2022-01-01	50-59	83683	1812	11	200	109	42
2021-12-26 - 2022-01-01	60-69	56103	1213	9	86	61	19
2021-12-26 - 2022-01-01	70-79	32730	688	0	32	19	5
2021-12-26 - 2022-01-01	80+	27888	228	<5	28	10	<5
2022-01-02 - 2022-01-08	0-19	816238	15233	3455	18467	1182	2870
2022-01-02 - 2022-01-08	20-29	231563	15287	199	3148	1605	1331
2022-01-02 - 2022-01-08	30-39	215148	11956	155	1797	921	777
2022-01-02 - 2022-01-08	40-49	210941	11791	136	1382	926	639
2022-01-02 - 2022-01-08	50-59	131600	7112	47	733	548	337
2022-01-02 - 2022-01-08	60-69	85454	4956	33	362	263	166
2022-01-02 - 2022-01-08	70-79	50190	2821	12	145	113	48
2022-01-02 - 2022-01-08	80+	44519	1080	8	82	68	25
2022-01-09 - 2022-01-15	0-19	1324775	37095	8635	55006	2957	9705
2022-01-09 - 2022-01-15	20-29	321494	35632	650	6410	3784	3685
2022-01-09 - 2022-01-15	30-39	315250	32003	524	5437	2773	2575
2022-01-09 - 2022-01-15	40-49	296835	30948	374	3949	2577	2039
2022-01-09 - 2022-01-15	50-59	188148	20870	198	2154	1509	1094
2022-01-09 - 2022-01-15	60-69	149253	16696	101	1278	1001	623
2022-01-09 - 2022-01-15	70-79	86287	9335	49	533	413	158
2022-01-09 - 2022-01-15	80+	68472	3821	35	271	190	61
2022-01-16 - 2022-01-22	0-19	1407414	59902	14221	107507	3539	13888
2022-01-16 - 2022-01-22	20-29	330873	51035	1094	8403	4781	4010
2022-01-16 - 2022-01-22	30-39	362382	54535	988	8803	4245	3371
2022-01-16 - 2022-01-22	40-49	327168	51032	651	6291	3709	2448
2022-01-16 - 2022-01-22	50-59	201447	33496	305	3398	2221	1283
2022-01-16 - 2022-01-22	60-69	143215	22539	149	1983	1259	685
2022-01-16 - 2022-01-22	70-79	79321	11862	83	845	495	168
2022-01-16 - 2022-01-22	80+	62830	5891	68	542	338	90
2022-01-23 - 2022-01-29	0-19	936444	62739	10965	99539	3103	11551
2022-01-23 - 2022-01-29	20-29	265953	50410	1021	6929	4380	2484
2022-01-23 - 2022-01-29	30-39	288195	54509	967	7899	3917	2493
2022-01-23 - 2022-01-29	40-49	268663	51096	604	5961	3488	1748
2022-01-23 - 2022-01-29	50-59	173316	35292	314	3287	2102	951
2022-01-23 - 2022-01-29	60-69	122918	22048	154	1946	1079	464
2022-01-23 - 2022-01-29	70-79	65814	10737	63	934	396	129
2022-01-23 - 2022-01-29	80+	48337	5264	76	747	196	78
2022-01-30 - 2022-02-05	0-19	590311	58500	7195	84633	2616	10504
2022-01-30 - 2022-02-05	20-29	184775	35894	642	4381	3075	1399
2022-01-30 - 2022-02-05	30-39	212624	43938	625	5462	3146	1594
2022-01-30 - 2022-02-05	40-49	205867	41329	412	4180	2473	1162
2022-01-30 - 2022-02-05	50-59	134734	27231	194	2450	1536	586
2022-01-30 - 2022-02-05	60-69	102423	17457	110	1516	790	314
2022-01-30 - 2022-02-05	70-79	59555	8683	46	831	308	96
2022-01-30 - 2022-02-05	80+	40327	4256	41	676	166	47
2022-02-06 - 2022-02-12	0-19	350249	39766	3460	51783	1597	6807
2022-02-06 - 2022-02-12	20-29	116117	20466	310	2203	1686	747
2022-02-06 - 2022-02-12	30-39	140541	28727	340	3051	1858	859
2022-02-06 - 2022-02-12	40-49	141832	27751	215	2430	1574	601
2022-02-06 - 2022-02-12	50-59	96998	17296	105	1338	945	330
2022-02-06 - 2022-02-12	60-69	77062	11180	52	916	478	175
2022-02-06 - 2022-02-12	70-79	48352	5856	30	427	173	57
2022-02-06 - 2022-02-12	80+	35495	2853	38	479	93	42
2022-02-13 - 2022-02-19	0-19	227645	23077	1517	26835	862	3488
2022-02-13 - 2022-02-19	20-29	85621	12152	163	1156	950	363
2022-02-13 - 2022-02-19	30-39	96095	16387	138	1583	1025	428
2022-02-13 - 2022-02-19	40-49	98781	16025	111	1283	864	270
2022-02-13 - 2022-02-19	50-59	73681	10298	64	773	512	145
2022-02-13 - 2022-02-19	60-69	60773	6768	25	577	294	84
2022-02-13 - 2022-02-19	70-79	38471	3801	19	277	95	30
2022-02-13 - 2022-02-19	80+	28871	1697	15	266	70	17
2022-02-20 - 2022-02-26	0-19	156644	12788	697	13286	526	1777
2022-02-20 - 2022-02-26	20-29	66231	7787	102	670	554	206
2022-02-20 - 2022-02-26	30-39	70346	9774	86	961	568	198
2022-02-20 - 2022-02-26	40-49	72038	9402	51	677	490	174
2022-02-20 - 2022-02-26	50-59	60539	6505	25	425	325	88
2022-02-20 - 2022-02-26	60-69	50924	4427	16	304	144	34
2022-02-20 - 2022-02-26	70-79	33477	2504	10	165	67	18
2022-02-20 - 2022-02-26	80+	25845	1117	14	157	27	9
2022-02-27 - 2022-03-05	0-19	113258	8417	398	7833	347	1090
2022-02-27 - 2022-03-05	20-29	53160	5864	48	385	397	120
2022-02-27 - 2022-03-05	30-39	56122	6714	62	578	389	143
2022-02-27 - 2022-03-05	40-49	56889	6456	38	459	310	90
2022-02-27 - 2022-03-05	50-59	50658	4805	21	288	257	41
2022-02-27 - 2022-03-05	60-69	44519	3493	17	188	110	32
2022-02-27 - 2022-03-05	70-79	30960	2055	5	107	31	14
2022-02-27 - 2022-03-05	80+	26069	868	<5	116	27	6
2022-03-06 - 2022-03-12	0-19	101878	6467	278	5717	229	733
2022-03-06 - 2022-03-12	20-29	47858	5027	46	381	338	100
2022-03-06 - 2022-03-12	30-39	48578	5645	47	454	288	89
2022-03-06 - 2022-03-12	40-49	49504	5719	28	390	262	69
2022-03-06 - 2022-03-12	50-59	44688	4173	11	274	152	64
2022-03-06 - 2022-03-12	60-69	39844	2979	8	183	109	30
2022-03-06 - 2022-03-12	70-79	27467	1846	6	134	41	<5
2022-03-06 - 2022-03-12	80+	21487	835	7	78	29	8
2022-03-13 - 2022-03-19	0-19	88724	6335	248	5508	209	610
2022-03-13 - 2022-03-19	20-29	51038	5525	37	356	336	95
2022-03-13 - 2022-03-19	30-39	51260	6534	38	513	337	83
2022-03-13 - 2022-03-19	40-49	52297	6796	35	353	288	62
2022-03-13 - 2022-03-19	50-59	49172	4921	22	287	189	53
2022-03-13 - 2022-03-19	60-69	42983	3679	10	203	115	26
2022-03-13 - 2022-03-19	70-79	30069	2366	6	127	44	<5
2022-03-13 - 2022-03-19	80+	23778	835	6	79	17	<5
2022-03-20 - 2022-03-26	0-19	169553	10947	396	8811	522	1209
2022-03-20 - 2022-03-26	20-29	68705	13658	80	732	958	214
2022-03-20 - 2022-03-26	30-39	68502	12091	77	859	714	240
2022-03-20 - 2022-03-26	40-49	73015	11739	49	684	592	176
2022-03-20 - 2022-03-26	50-59	68382	8956	29	473	399	94
2022-03-20 - 2022-03-26	60-69	59077	6575	19	369	211	41
2022-03-20 - 2022-03-26	70-79	42046	4220	5	194	61	14
2022-03-20 - 2022-03-26	80+	36121	1594	<5	127	28	<5
2022-03-27 - 2022-04-02	0-19	116204	9566	344	9321	468	1369
2022-03-27 - 2022-04-02	20-29	61677	9859	87	703	731	190
2022-03-27 - 2022-04-02	30-39	69453	11568	61	888	757	243
2022-03-27 - 2022-04-02	40-49	69046	11131	58	612	629	164
2022-03-27 - 2022-04-02	50-59	61876	9204	25	520	409	106
2022-03-27 - 2022-04-02	60-69	56924	7805	15	483	255	42
2022-03-27 - 2022-04-02	70-79	40866	5056	13	277	100	10
2022-03-27 - 2022-04-02	80+	32122	2114	10	144	54	8
2022-04-03 - 2022-04-09	0-19	78596	5254	214	6391	277	946
2022-04-03 - 2022-04-09	20-29	46553	5310	64	403	408	162
2022-04-03 - 2022-04-09	30-39	54883	7523	61	673	524	185
2022-04-03 - 2022-04-09	40-49	55615	7120	50	547	430	141
2022-04-03 - 2022-04-09	50-59	49655	6120	24	431	316	80
2022-04-03 - 2022-04-09	60-69	46499	5815	17	362	184	48
2022-04-03 - 2022-04-09	70-79	34337	4124	7	239	103	14
2022-04-03 - 2022-04-09	80+	29277	1865	8	159	49	7
2022-04-10 - 2022-04-16	0-19	65865	2568	95	3460	142	454
2022-04-10 - 2022-04-16	20-29	46757	2986	31	294	241	91
2022-04-10 - 2022-04-16	30-39	50256	4494	29	470	304	90
2022-04-10 - 2022-04-16	40-49	51648	4363	18	414	249	90
2022-04-10 - 2022-04-16	50-59	46768	3715	16	314	163	48
2022-04-10 - 2022-04-16	60-69	39971	3785	7	254	123	36
2022-04-10 - 2022-04-16	70-79	28914	2736	13	172	60	15
2022-04-10 - 2022-04-16	80+	25536	1380	10	105	42	6
2022-04-17 - 2022-04-23	0-19	77542	1912	56	2236	139	336
2022-04-17 - 2022-04-23	20-29	42963	2069	28	190	170	57
2022-04-17 - 2022-04-23	30-39	42332	3337	27	296	229	66
2022-04-17 - 2022-04-23	40-49	47774	3247	27	239	190	57
2022-04-17 - 2022-04-23	50-59	44176	2861	14	195	153	37
2022-04-17 - 2022-04-23	60-69	38049	3053	7	185	118	19
2022-04-17 - 2022-04-23	70-79	25990	2398	<5	108	56	7
2022-04-17 - 2022-04-23	80+	19868	1261	<5	92	32	9
2022-04-24 - 2022-04-30	0-19	102258	1734	64	1922	150	367
2022-04-24 - 2022-04-30	20-29	54356	1749	17	152	201	64
2022-04-24 - 2022-04-30	30-39	50051	2295	19	238	208	56
2022-04-24 - 2022-04-30	40-49	50498	2371	10	175	169	46
2022-04-24 - 2022-04-30	50-59	47239	2288	8	162	128	32
2022-04-24 - 2022-04-30	60-69	44301	2486	<5	176	96	12
2022-04-24 - 2022-04-30	70-79	31756	2121	5	127	59	6
2022-04-24 - 2022-04-30	80+	24216	1053	<5	88	34	5
2022-05-01 - 2022-05-07	0-19	65868	1233	52	1557	100	384
2022-05-01 - 2022-05-07	20-29	52984	1031	13	133	103	43
2022-05-01 - 2022-05-07	30-39	48850	1585	13	171	139	47
2022-05-01 - 2022-05-07	40-49	44446	1663	12	140	114	26
2022-05-01 - 2022-05-07	50-59	40042	1481	6	140	63	17
2022-05-01 - 2022-05-07	60-69	35673	1589	6	142	59	11
2022-05-01 - 2022-05-07	70-79	24219	1313	<5	124	27	9
2022-05-01 - 2022-05-07	80+	15630	541	<5	42	29	<5
2022-05-08 - 2022-05-14	0-19	86402	1448	61	1536	130	435
2022-05-08 - 2022-05-14	20-29	52669	1234	12	138	141	31
2022-05-08 - 2022-05-14	30-39	55322	1690	10	189	158	66
2022-05-08 - 2022-05-14	40-49	51598	1771	6	162	143	33
2022-05-08 - 2022-05-14	50-59	49089	1436	7	139	94	15
2022-05-08 - 2022-05-14	60-69	42383	1628	9	185	64	9
2022-05-08 - 2022-05-14	70-79	27571	1304	<5	94	33	<5
2022-05-08 - 2022-05-14	80+	19445	558	<5	44	22	5
2022-05-15 - 2022-05-21	0-19	68448	1255	49	1213	145	347
2022-05-15 - 2022-05-21	20-29	44903	1092	9	201	111	51
2022-05-15 - 2022-05-21	30-39	45697	1522	10	188	134	53
2022-05-15 - 2022-05-21	40-49	47160	1720	12	159	151	37
2022-05-15 - 2022-05-21	50-59	45255	1605	9	144	103	12
2022-05-15 - 2022-05-21	60-69	41747	1610	<5	182	63	15
2022-05-15 - 2022-05-21	70-79	28316	1509	<5	153	37	<5
2022-05-15 - 2022-05-21	80+	17593	593	0	39	13	<5
2022-05-22 - 2022-05-28	0-19	45128	1011	42	938	145	285
2022-05-22 - 2022-05-28	20-29	12704	916	<5	152	113	39
2022-05-22 - 2022-05-28	30-39	14252	1305	8	121	108	43
2022-05-22 - 2022-05-28	40-49	15429	1559	10	114	104	39
2022-05-22 - 2022-05-28	50-59	15246	1438	<5	115	74	21
2022-05-22 - 2022-05-28	60-69	16378	1669	7	137	72	16
2022-05-22 - 2022-05-28	70-79	14947	1559	<5	65	40	8
2022-05-22 - 2022-05-28	80+	16582	688	5	44	18	<5
2022-05-29 - 2022-06-04	0-19	24900	1071	30	947	117	259
2022-05-29 - 2022-06-04	20-29	11891	1291	9	200	152	45
2022-05-29 - 2022-06-04	30-39	12495	1669	10	141	161	62
2022-05-29 - 2022-06-04	40-49	12712	1810	11	113	160	48
2022-05-29 - 2022-06-04	50-59	12981	1991	11	109	133	21
2022-05-29 - 2022-06-04	60-69	13284	2158	7	137	113	10
2022-05-29 - 2022-06-04	70-79	12176	2098	<5	79	68	<5
2022-05-29 - 2022-06-04	80+	13749	896	<5	34	35	<5
2022-06-05 - 2022-06-11	0-19	14401	2055	59	1546	274	613
2022-06-05 - 2022-06-11	20-29	13098	2484	17	215	355	105
2022-06-05 - 2022-06-11	30-39	14411	2984	22	244	345	131
2022-06-05 - 2022-06-11	40-49	15730	3257	13	218	409	102
2022-06-05 - 2022-06-11	50-59	15234	3361	10	147	287	70
2022-06-05 - 2022-06-11	60-69	15622	3790	5	179	194	26
2022-06-05 - 2022-06-11	70-79	14485	3689	<5	102	148	9
2022-06-05 - 2022-06-11	80+	14192	1508	5	64	54	7
2022-06-12 - 2022-06-18	0-19	21419	3862	116	2908	712	1592
2022-06-12 - 2022-06-18	20-29	15715	3600	33	284	691	207
2022-06-12 - 2022-06-18	30-39	19497	4698	34	309	779	270
2022-06-12 - 2022-06-18	40-49	20850	5094	23	280	760	189
2022-06-12 - 2022-06-18	50-59	19992	5204	17	210	557	112
2022-06-12 - 2022-06-18	60-69	20681	5648	7	216	359	70
2022-06-12 - 2022-06-18	70-79	20624	5275	5	113	243	23
2022-06-12 - 2022-06-18	80+	23257	2328	11	91	110	13
2022-06-19 - 2022-06-25	0-19	31629	5092	181	4125	1174	2610
2022-06-19 - 2022-06-25	20-29	20803	5083	62	448	1111	362
2022-06-19 - 2022-06-25	30-39	26028	6417	50	563	1292	463
2022-06-19 - 2022-06-25	40-49	28637	7233	37	445	1312	368
2022-06-19 - 2022-06-25	50-59	26221	6987	31	350	854	203
2022-06-19 - 2022-06-25	60-69	26880	7790	16	319	646	93
2022-06-19 - 2022-06-25	70-79	26130	7150	10	227	360	37
2022-06-19 - 2022-06-25	80+	28108	3301	11	176	212	27
2022-06-26 - 2022-07-02	0-19	33063	4464	141	4650	1173	2672
2022-06-26 - 2022-07-02	20-29	23580	5351	70	510	1529	456
2022-06-26 - 2022-07-02	30-39	28397	7032	53	687	1649	558
2022-06-26 - 2022-07-02	40-49	29786	7407	50	512	1698	406
2022-06-26 - 2022-07-02	50-59	27630	7692	45	352	1059	259
2022-06-26 - 2022-07-02	60-69	29001	8780	32	298	818	134
2022-06-26 - 2022-07-02	70-79	27460	7867	13	265	449	51
2022-06-26 - 2022-07-02	80+	30043	3881	16	218	298	21
2022-07-03 - 2022-07-09	0-19	32921	3858	153	5014	1284	2998
2022-07-03 - 2022-07-09	20-29	22356	5140	52	528	1519	472
2022-07-03 - 2022-07-09	30-39	28514	6757	71	677	1919	598
2022-07-03 - 2022-07-09	40-49	28673	6969	48	506	1689	453
2022-07-03 - 2022-07-09	50-59	26587	7255	39	417	1252	265
2022-07-03 - 2022-07-09	60-69	28041	8298	23	356	871	160
2022-07-03 - 2022-07-09	70-79	26544	7669	19	252	510	72
2022-07-03 - 2022-07-09	80+	29837	4157	22	241	314	33
2022-07-10 - 2022-07-16	0-19	27447	2748	113	3729	1031	2207
2022-07-10 - 2022-07-16	20-29	19285	4233	64	454	1442	383
2022-07-10 - 2022-07-16	30-39	24333	5338	65	550	1713	491
2022-07-10 - 2022-07-16	40-49	23621	5553	59	430	1484	403
2022-07-10 - 2022-07-16	50-59	22487	5838	33	345	1034	208
2022-07-10 - 2022-07-16	60-69	24617	7032	21	296	804	132
2022-07-10 - 2022-07-16	70-79	24308	6341	18	249	520	56
2022-07-10 - 2022-07-16	80+	27563	3550	12	257	358	35
2022-07-17 - 2022-07-23	0-19	21888	1873	61	2745	653	1525
2022-07-17 - 2022-07-23	20-29	16380	3045	44	361	1123	276
2022-07-17 - 2022-07-23	30-39	19988	3770	43	399	1225	354
2022-07-17 - 2022-07-23	40-49	19519	3889	34	319	1100	251
2022-07-17 - 2022-07-23	50-59	18572	4023	28	246	816	181
2022-07-17 - 2022-07-23	60-69	20323	4950	17	239	623	89
2022-07-17 - 2022-07-23	70-79	21529	4730	10	183	389	43
2022-07-17 - 2022-07-23	80+	25369	2863	14	183	264	30
2022-07-24 - 2022-07-30	0-19	17161	1205	47	1787	474	969
2022-07-24 - 2022-07-30	20-29	13448	2068	36	237	798	193
2022-07-24 - 2022-07-30	30-39	16188	2661	33	307	946	228
2022-07-24 - 2022-07-30	40-49	15952	2676	19	238	761	178
2022-07-24 - 2022-07-30	50-59	15424	2877	19	156	609	109
2022-07-24 - 2022-07-30	60-69	17762	3695	9	182	489	53
2022-07-24 - 2022-07-30	70-79	18909	3410	8	113	295	24
2022-07-24 - 2022-07-30	80+	22897	2020	8	156	273	31
2022-07-31 - 2022-08-06	0-19	13671	821	18	1105	340	551
2022-07-31 - 2022-08-06	20-29	11273	1453	19	177	524	116
2022-07-31 - 2022-08-06	30-39	12941	1671	20	195	580	156
2022-07-31 - 2022-08-06	40-49	12917	1792	22	156	582	125
2022-07-31 - 2022-08-06	50-59	12429	2073	8	121	413	63
2022-07-31 - 2022-08-06	60-69	14076	2435	6	106	317	47
2022-07-31 - 2022-08-06	70-79	15458	2565	7	94	233	17
2022-07-31 - 2022-08-06	80+	18740	1552	14	104	178	25
2022-08-07 - 2022-08-13	0-19	10377	477	21	555	172	308
2022-08-07 - 2022-08-13	20-29	8685	857	12	102	273	69
2022-08-07 - 2022-08-13	30-39	10182	1076	14	142	362	97
2022-08-07 - 2022-08-13	40-49	10054	1137	18	110	308	66
2022-08-07 - 2022-08-13	50-59	9912	1240	8	75	259	31
2022-08-07 - 2022-08-13	60-69	11095	1657	7	91	219	28
2022-08-07 - 2022-08-13	70-79	11107	1612	<5	76	154	13
2022-08-07 - 2022-08-13	80+	14047	1102	<5	77	155	12
2022-08-14 - 2022-08-20	0-19	8970	299	6	404	125	227
2022-08-14 - 2022-08-20	20-29	7774	626	7	65	248	41
2022-08-14 - 2022-08-20	30-39	8758	715	13	72	240	70
2022-08-14 - 2022-08-20	40-49	8870	787	9	69	221	48
2022-08-14 - 2022-08-20	50-59	8885	854	<5	54	196	34
2022-08-14 - 2022-08-20	60-69	10241	1100	5	57	143	24
2022-08-14 - 2022-08-20	70-79	11853	1253	<5	41	107	10
2022-08-14 - 2022-08-20	80+	14769	725	9	57	94	13
2022-08-21 - 2022-08-27	0-19	7638	238	<5	257	95	149
2022-08-21 - 2022-08-27	20-29	7051	484	<5	41	175	33
2022-08-21 - 2022-08-27	30-39	7154	480	<5	54	180	31
2022-08-21 - 2022-08-27	40-49	7647	592	6	45	187	39
2022-08-21 - 2022-08-27	50-59	7790	655	<5	49	138	21
2022-08-21 - 2022-08-27	60-69	8782	911	<5	41	134	21
2022-08-21 - 2022-08-27	70-79	9158	962	<5	43	94	9
2022-08-21 - 2022-08-27	80+	11396	530	5	32	80	5
2022-08-28 - 2022-09-03	0-19	5756	209	5	199	92	128
2022-08-28 - 2022-09-03	20-29	6401	330	6	43	150	29
2022-08-28 - 2022-09-03	30-39	6200	461	5	46	156	37
2022-08-28 - 2022-09-03	40-49	6508	526	5	33	192	24
2022-08-28 - 2022-09-03	50-59	6951	620	<5	32	126	22
2022-08-28 - 2022-09-03	60-69	7948	824	<5	29	111	15
2022-08-28 - 2022-09-03	70-79	8463	844	<5	26	96	10
2022-08-28 - 2022-09-03	80+	9855	395	<5	28	63	<5
2022-09-04 - 2022-09-10	0-19	6647	385	7	366	153	265
2022-09-04 - 2022-09-10	20-29	6050	319	<5	36	121	28
2022-09-04 - 2022-09-10	30-39	6279	424	<5	52	158	40
2022-09-04 - 2022-09-10	40-49	6570	469	<5	47	177	27
2022-09-04 - 2022-09-10	50-59	6669	542	5	38	125	21
2022-09-04 - 2022-09-10	60-69	7497	695	7	37	104	11
2022-09-04 - 2022-09-10	70-79	8140	752	<5	27	86	6
2022-09-04 - 2022-09-10	80+	9633	400	<5	25	50	<5
2022-09-11 - 2022-09-17	0-19	7788	476	19	426	235	388
2022-09-11 - 2022-09-17	20-29	6283	342	<5	24	140	22
2022-09-11 - 2022-09-17	30-39	6837	521	10	41	237	42
2022-09-11 - 2022-09-17	40-49	7273	625	<5	50	222	59
2022-09-11 - 2022-09-17	50-59	7039	712	<5	27	166	24
2022-09-11 - 2022-09-17	60-69	7464	893	<5	33	125	10
2022-09-11 - 2022-09-17	70-79	7573	1032	<5	31	81	<5
2022-09-11 - 2022-09-17	80+	9010	467	<5	25	47	<5
2022-09-18 - 2022-09-24	0-19	7779	371	8	228	177	198
2022-09-18 - 2022-09-24	20-29	6307	376	6	43	145	29
2022-09-18 - 2022-09-24	30-39	6663	485	6	58	185	31
2022-09-18 - 2022-09-24	40-49	7408	599	6	44	219	37
2022-09-18 - 2022-09-24	50-59	7304	737	<5	41	173	25
2022-09-18 - 2022-09-24	60-69	7741	988	<5	37	144	14
2022-09-18 - 2022-09-24	70-79	8452	1200	<5	32	129	7
2022-09-18 - 2022-09-24	80+	10019	623	0	27	63	6
2022-09-25 - 2022-10-01	0-19	7546	231	<5	163	86	99
2022-09-25 - 2022-10-01	20-29	6540	337	<5	19	124	19
2022-09-25 - 2022-10-01	30-39	5665	412	<5	46	151	23
2022-09-25 - 2022-10-01	40-49	5822	469	<5	27	159	32
2022-09-25 - 2022-10-01	50-59	5640	572	<5	24	122	11
2022-09-25 - 2022-10-01	60-69	6224	793	<5	32	138	9
2022-09-25 - 2022-10-01	70-79	7114	1085	<5	27	129	8
2022-09-25 - 2022-10-01	80+	8603	577	<5	23	70	12
2022-10-02 - 2022-10-08	0-19	6293	134	<5	106	48	52
2022-10-02 - 2022-10-08	20-29	5479	204	<5	20	106	20
2022-10-02 - 2022-10-08	30-39	5243	288	<5	43	98	30
2022-10-02 - 2022-10-08	40-49	5831	387	<5	19	123	17
2022-10-02 - 2022-10-08	50-59	6035	462	<5	26	127	15
2022-10-02 - 2022-10-08	60-69	6738	705	<5	26	114	9
2022-10-02 - 2022-10-08	70-79	7741	917	<5	32	103	6
2022-10-02 - 2022-10-08	80+	10311	515	<5	26	74	6
2022-10-09 - 2022-10-15	0-19	6311	103	0	98	44	49
2022-10-09 - 2022-10-15	20-29	5251	217	<5	11	86	11
2022-10-09 - 2022-10-15	30-39	4787	296	6	25	107	18
2022-10-09 - 2022-10-15	40-49	5067	277	<5	25	111	16
2022-10-09 - 2022-10-15	50-59	5323	398	<5	30	105	19
2022-10-09 - 2022-10-15	60-69	6048	661	<5	25	124	9
2022-10-09 - 2022-10-15	70-79	6634	767	0	34	83	6
2022-10-09 - 2022-10-15	80+	9013	431	<5	22	42	<5
2022-10-16 - 2022-10-22	0-19	6300	148	<5	76	119	46
2022-10-16 - 2022-10-22	20-29	6091	236	0	12	139	14
2022-10-16 - 2022-10-22	30-39	5259	261	<5	23	143	18
2022-10-16 - 2022-10-22	40-49	5573	344	<5	18	179	24
2022-10-16 - 2022-10-22	50-59	6058	483	<5	11	163	9
2022-10-16 - 2022-10-22	60-69	6831	622	<5	20	154	<5
2022-10-16 - 2022-10-22	70-79	7764	676	<5	20	100	<5
2022-10-16 - 2022-10-22	80+	10385	387	<5	21	58	5
2022-10-23 - 2022-10-29	0-19	5119	202	7	139	143	126
2022-10-23 - 2022-10-29	20-29	5782	271	5	18	190	27
2022-10-23 - 2022-10-29	30-39	5676	337	<5	35	200	28
2022-10-23 - 2022-10-29	40-49	6131	356	8	19	241	22
2022-10-23 - 2022-10-29	50-59	6649	479	<5	14	187	23
2022-10-23 - 2022-10-29	60-69	7482	670	5	28	176	8
2022-10-23 - 2022-10-29	70-79	8443	762	<5	23	143	<5
2022-10-23 - 2022-10-29	80+	11753	440	0	28	78	6
2022-10-30 - 2022-11-05	0-19	5047	282	7	150	192	163
2022-10-30 - 2022-11-05	20-29	4854	345	6	18	272	26
2022-10-30 - 2022-11-05	30-39	5175	356	<5	36	232	31
2022-10-30 - 2022-11-05	40-49	5708	456	<5	23	284	29
2022-10-30 - 2022-11-05	50-59	6111	501	0	25	243	25
2022-10-30 - 2022-11-05	60-69	6674	743	<5	42	188	18
2022-10-30 - 2022-11-05	70-79	7535	787	<5	27	140	6
2022-10-30 - 2022-11-05	80+	10773	491	0	29	80	5
2022-11-06 - 2022-11-12	0-19	6139	305	5	147	236	141
2022-11-06 - 2022-11-12	20-29	6207	355	<5	25	296	29
2022-11-06 - 2022-11-12	30-39	6136	421	<5	46	321	31
2022-11-06 - 2022-11-12	40-49	6661	498	<5	37	389	28
2022-11-06 - 2022-11-12	50-59	7115	587	<5	36	313	38
2022-11-06 - 2022-11-12	60-69	7881	763	<5	43	245	9
2022-11-06 - 2022-11-12	70-79	9047	845	<5	38	156	8
2022-11-06 - 2022-11-12	80+	12842	543	<5	28	106	9
2022-11-13 - 2022-11-19	0-19	6027	279	10	178	270	162
2022-11-13 - 2022-11-19	20-29	5990	447	<5	37	403	37
2022-11-13 - 2022-11-19	30-39	6316	514	<5	42	382	39
2022-11-13 - 2022-11-19	40-49	6997	591	<5	39	477	37
2022-11-13 - 2022-11-19	50-59	7545	741	<5	38	424	44
2022-11-13 - 2022-11-19	60-69	8184	902	<5	41	317	24
2022-11-13 - 2022-11-19	70-79	9505	1030	<5	40	225	18
2022-11-13 - 2022-11-19	80+	14507	682	6	42	172	14
2022-11-20 - 2022-11-26	0-19	6369	315	12	156	311	145
2022-11-20 - 2022-11-26	20-29	6713	521	12	45	539	38
2022-11-20 - 2022-11-26	30-39	6777	592	5	81	467	50
2022-11-20 - 2022-11-26	40-49	7488	693	10	33	598	52
2022-11-20 - 2022-11-26	50-59	7883	825	<5	41	468	39
2022-11-20 - 2022-11-26	60-69	8720	1080	7	44	391	28
2022-11-20 - 2022-11-26	70-79	9915	1230	<5	33	265	14
2022-11-20 - 2022-11-26	80+	14864	767	<5	43	170	13
2022-11-27 - 2022-12-03	0-19	7616	356	6	203	383	171
2022-11-27 - 2022-12-03	20-29	7188	561	10	60	583	48
2022-11-27 - 2022-12-03	30-39	7126	659	<5	86	583	71
2022-11-27 - 2022-12-03	40-49	7743	724	8	43	731	45
2022-11-27 - 2022-12-03	50-59	8149	877	<5	41	586	43
2022-11-27 - 2022-12-03	60-69	9260	1079	5	47	455	35
2022-11-27 - 2022-12-03	70-79	10807	1198	<5	59	264	10
2022-11-27 - 2022-12-03	80+	16073	819	6	53	217	24
2022-12-04 - 2022-12-10	0-19	8003	356	6	202	387	203
2022-12-04 - 2022-12-10	20-29	7174	541	5	49	567	57
2022-12-04 - 2022-12-10	30-39	7349	590	12	47	557	79
2022-12-04 - 2022-12-10	40-49	7876	613	<5	56	698	50
2022-12-04 - 2022-12-10	50-59	8338	832	7	47	583	47
2022-12-04 - 2022-12-10	60-69	9183	1025	6	62	481	22
2022-12-04 - 2022-12-10	70-79	10718	1162	6	49	310	15
2022-12-04 - 2022-12-10	80+	16847	853	6	78	200	16
2022-12-11 - 2022-12-17	0-19	8730	301	9	195	340	178
2022-12-11 - 2022-12-17	20-29	7138	521	<5	48	544	49
2022-12-11 - 2022-12-17	30-39	7235	566	6	67	592	67
2022-12-11 - 2022-12-17	40-49	7667	607	<5	46	666	48
2022-12-11 - 2022-12-17	50-59	8165	780	6	47	519	52
2022-12-11 - 2022-12-17	60-69	9099	935	6	52	464	38
2022-12-11 - 2022-12-17	70-79	10603	1091	<5	60	305	11
2022-12-11 - 2022-12-17	80+	15572	752	5	67	183	13
2022-12-18 - 2022-12-24	0-19	7541	231	6	169	234	120
2022-12-18 - 2022-12-24	20-29	6486	420	8	33	413	43
2022-12-18 - 2022-12-24	30-39	6346	464	5	44	439	49
2022-12-18 - 2022-12-24	40-49	6695	504	<5	49	494	50
2022-12-18 - 2022-12-24	50-59	7166	611	5	27	443	42
2022-12-18 - 2022-12-24	60-69	8521	833	<5	41	386	24
2022-12-18 - 2022-12-24	70-79	10220	948	<5	54	271	17
2022-12-18 - 2022-12-24	80+	14594	749	<5	54	199	16
2022-12-25 - 2022-12-31	0-19	7816	194	6	144	238	98
2022-12-25 - 2022-12-31	20-29	6894	355	6	32	458	42
2022-12-25 - 2022-12-31	30-39	6478	402	<5	51	418	48
2022-12-25 - 2022-12-31	40-49	6892	456	<5	36	461	39
2022-12-25 - 2022-12-31	50-59	7187	519	<5	33	377	33
2022-12-25 - 2022-12-31	60-69	8380	699	0	36	316	17
2022-12-25 - 2022-12-31	70-79	9738	718	<5	35	226	11
2022-12-25 - 2022-12-31	80+	15186	568	<5	39	159	15
2023-01-01 - 2023-01-07	0-19	7253	181	<5	121	237	98
2023-01-01 - 2023-01-07	20-29	6210	348	9	25	438	29
2023-01-01 - 2023-01-07	30-39	5923	329	<5	39	358	38
2023-01-01 - 2023-01-07	40-49	6366	381	<5	37	450	35
2023-01-01 - 2023-01-07	50-59	6969	473	<5	36	380	16
2023-01-01 - 2023-01-07	60-69	7765	592	<5	33	249	25
2023-01-01 - 2023-01-07	70-79	9394	633	<5	33	194	6
2023-01-01 - 2023-01-07	80+	15109	531	6	47	144	10
2023-01-08 - 2023-01-14	0-19	7556	165	7	99	239	104
2023-01-08 - 2023-01-14	20-29	6386	272	<5	29	369	32
2023-01-08 - 2023-01-14	30-39	5810	254	7	28	314	48
2023-01-08 - 2023-01-14	40-49	5980	244	<5	27	380	27
2023-01-08 - 2023-01-14	50-59	6318	344	<5	34	299	22
2023-01-08 - 2023-01-14	60-69	7045	446	<5	27	209	13
2023-01-08 - 2023-01-14	70-79	8411	462	<5	25	152	10
2023-01-08 - 2023-01-14	80+	13141	395	7	41	131	12
2023-01-15 - 2023-01-21	0-19	6917	151	<5	105	186	71
2023-01-15 - 2023-01-21	20-29	5550	217	<5	22	283	25
2023-01-15 - 2023-01-21	30-39	5261	237	<5	26	261	21
2023-01-15 - 2023-01-21	40-49	5578	227	<5	19	343	17
2023-01-15 - 2023-01-21	50-59	5782	294	<5	25	232	20
2023-01-15 - 2023-01-21	60-69	6915	416	<5	21	197	10
2023-01-15 - 2023-01-21	70-79	7795	454	<5	24	139	8
2023-01-15 - 2023-01-21	80+	11554	329	<5	34	88	10
2023-01-22 - 2023-01-28	0-19	7577	120	<5	86	167	87
2023-01-22 - 2023-01-28	20-29	5972	198	<5	19	261	22
2023-01-22 - 2023-01-28	30-39	5322	188	<5	26	246	32
2023-01-22 - 2023-01-28	40-49	5404	205	<5	14	254	31
2023-01-22 - 2023-01-28	50-59	5473	269	<5	16	231	19
2023-01-22 - 2023-01-28	60-69	6102	344	<5	18	174	12
2023-01-22 - 2023-01-28	70-79	7170	390	<5	23	138	<5
2023-01-22 - 2023-01-28	80+	10690	333	<5	33	141	12
2023-01-29 - 2023-02-04	0-19	5923	97	<5	57	131	45
2023-01-29 - 2023-02-04	20-29	5068	187	<5	24	216	33
2023-01-29 - 2023-02-04	30-39	4801	165	<5	21	212	25
2023-01-29 - 2023-02-04	40-49	4762	156	<5	12	218	16
2023-01-29 - 2023-02-04	50-59	4993	192	<5	10	186	18
2023-01-29 - 2023-02-04	60-69	5728	283	0	18	171	8
2023-01-29 - 2023-02-04	70-79	6652	333	0	13	123	7
2023-01-29 - 2023-02-04	80+	10677	265	0	30	123	5
2023-02-05 - 2023-02-11	0-19	5746	74	<5	53	85	42
2023-02-05 - 2023-02-11	20-29	4889	128	<5	14	190	17
2023-02-05 - 2023-02-11	30-39	4674	120	<5	10	150	13
2023-02-05 - 2023-02-11	40-49	4904	117	<5	12	191	9
2023-02-05 - 2023-02-11	50-59	5034	179	0	11	169	5
2023-02-05 - 2023-02-11	60-69	5517	205	0	16	140	7
2023-02-05 - 2023-02-11	70-79	6844	334	<5	8	139	6
2023-02-05 - 2023-02-11	80+	11554	259	<5	16	119	5
2023-02-12 - 2023-02-18	0-19	5696	76	5	57	100	39
2023-02-12 - 2023-02-18	20-29	4597	115	6	11	154	23
2023-02-12 - 2023-02-18	30-39	4659	134	<5	23	186	17
2023-02-12 - 2023-02-18	40-49	5094	149	<5	19	179	19
2023-02-12 - 2023-02-18	50-59	5116	203	<5	14	159	10
2023-02-12 - 2023-02-18	60-69	5557	215	<5	25	162	8
2023-02-12 - 2023-02-18	70-79	6779	320	<5	22	131	6
2023-02-12 - 2023-02-18	80+	11659	244	<5	31	176	13
2023-02-19 - 2023-02-25	0-19	5255	87	7	60	115	47
2023-02-19 - 2023-02-25	20-29	4368	187	<5	14	211	27
2023-02-19 - 2023-02-25	30-39	4384	158	<5	18	209	34
2023-02-19 - 2023-02-25	40-49	4458	133	<5	18	217	14
2023-02-19 - 2023-02-25	50-59	4652	204	<5	16	201	10
2023-02-19 - 2023-02-25	60-69	5177	260	0	12	179	15
2023-02-19 - 2023-02-25	70-79	6262	330	<5	14	149	11
2023-02-19 - 2023-02-25	80+	10083	343	<5	26	155	16
2023-02-26 - 2023-03-04	0-19	4857	77	0	59	124	37
2023-02-26 - 2023-03-04	20-29	4424	169	6	12	225	16
2023-02-26 - 2023-03-04	30-39	4305	147	<5	32	179	14
2023-02-26 - 2023-03-04	40-49	4669	174	<5	15	209	15
2023-02-26 - 2023-03-04	50-59	4804	172	<5	14	236	11
2023-02-26 - 2023-03-04	60-69	5216	260	<5	22	206	9
2023-02-26 - 2023-03-04	70-79	6506	352	<5	31	170	<5
2023-02-26 - 2023-03-04	80+	11388	368	<5	32	182	24
2023-03-05 - 2023-03-11	0-19	4376	55	<5	72	100	36
2023-03-05 - 2023-03-11	20-29	3942	168	<5	13	196	15
2023-03-05 - 2023-03-11	30-39	3832	138	<5	20	166	23
2023-03-05 - 2023-03-11	40-49	4110	146	0	15	213	20
2023-03-05 - 2023-03-11	50-59	4402	178	<5	22	190	13
2023-03-05 - 2023-03-11	60-69	4960	258	<5	23	194	11
2023-03-05 - 2023-03-11	70-79	6173	373	<5	24	169	7
2023-03-05 - 2023-03-11	80+	10090	353	<5	20	162	12
2023-03-12 - 2023-03-18	0-19	4884	93	<5	65	169	46
2023-03-12 - 2023-03-18	20-29	4304	213	5	20	277	20
2023-03-12 - 2023-03-18	30-39	3826	162	0	15	201	29
2023-03-12 - 2023-03-18	40-49	3866	140	<5	20	223	16
2023-03-12 - 2023-03-18	50-59	4074	176	<5	21	225	14
2023-03-12 - 2023-03-18	60-69	4424	277	0	20	182	6
2023-03-12 - 2023-03-18	70-79	5506	351	<5	27	187	<5
2023-03-12 - 2023-03-18	80+	9789	374	<5	20	180	11
2023-03-19 - 2023-03-25	0-19	4833	83	<5	56	117	42
2023-03-19 - 2023-03-25	20-29	3564	145	<5	14	250	17
2023-03-19 - 2023-03-25	30-39	2473	127	<5	14	174	17
2023-03-19 - 2023-03-25	40-49	2232	153	<5	15	200	16
2023-03-19 - 2023-03-25	50-59	1948	172	<5	12	176	11
2023-03-19 - 2023-03-25	60-69	2058	246	<5	13	164	7
2023-03-19 - 2023-03-25	70-79	2422	327	<5	16	129	6
2023-03-19 - 2023-03-25	80+	3089	244	<5	24	139	<5
2023-03-26 - 2023-04-01	0-19	4652	62	<5	46	112	43
2023-03-26 - 2023-04-01	20-29	3348	147	0	15	176	18
2023-03-26 - 2023-04-01	30-39	2073	97	0	11	142	12
2023-03-26 - 2023-04-01	40-49	1767	113	<5	15	149	12
2023-03-26 - 2023-04-01	50-59	1624	164	<5	12	143	10
2023-03-26 - 2023-04-01	60-69	1799	234	0	15	146	9
2023-03-26 - 2023-04-01	70-79	1993	351	<5	13	140	5
2023-03-26 - 2023-04-01	80+	2005	226	<5	15	83	8
2023-04-02 - 2023-04-08	0-19	3633	39	<5	43	54	17
2023-04-02 - 2023-04-08	20-29	2748	71	<5	10	124	9
2023-04-02 - 2023-04-08	30-39	1731	74	<5	11	73	11
2023-04-02 - 2023-04-08	40-49	1463	79	<5	9	97	6
2023-04-02 - 2023-04-08	50-59	1242	86	0	<5	86	<5
2023-04-02 - 2023-04-08	60-69	1510	175	<5	11	114	7
2023-04-02 - 2023-04-08	70-79	1726	236	0	15	103	<5
2023-04-02 - 2023-04-08	80+	1964	228	<5	28	94	7
2023-04-09 - 2023-04-15	0-19	3693	45	<5	46	72	17
2023-04-09 - 2023-04-15	20-29	2643	71	0	10	114	8
2023-04-09 - 2023-04-15	30-39	1804	75	<5	13	81	10
2023-04-09 - 2023-04-15	40-49	1435	80	<5	8	77	12
2023-04-09 - 2023-04-15	50-59	1354	88	<5	7	99	<5
2023-04-09 - 2023-04-15	60-69	1407	147	0	7	89	6
2023-04-09 - 2023-04-15	70-79	1744	204	<5	16	87	<5
2023-04-09 - 2023-04-15	80+	2103	214	<5	24	85	<5
2023-04-16 - 2023-04-22	0-19	2925	51	0	39	64	31
2023-04-16 - 2023-04-22	20-29	2470	84	<5	10	132	<5
2023-04-16 - 2023-04-22	30-39	1474	65	<5	5	99	<5
2023-04-16 - 2023-04-22	40-49	1466	81	0	9	108	8
2023-04-16 - 2023-04-22	50-59	1433	99	<5	6	109	7
2023-04-16 - 2023-04-22	60-69	1546	157	<5	13	115	<5
2023-04-16 - 2023-04-22	70-79	1796	202	<5	12	104	<5
2023-04-16 - 2023-04-22	80+	2134	182	<5	21	89	0
2023-04-23 - 2023-04-29	0-19	3205	39	0	46	49	21
2023-04-23 - 2023-04-29	20-29	2105	59	<5	7	58	8
2023-04-23 - 2023-04-29	30-39	1473	39	0	8	76	6
2023-04-23 - 2023-04-29	40-49	1299	54	<5	6	77	8
2023-04-23 - 2023-04-29	50-59	1078	62	<5	<5	78	<5
2023-04-23 - 2023-04-29	60-69	1231	89	0	9	60	<5
2023-04-23 - 2023-04-29	70-79	1352	136	<5	6	71	<5
2023-04-23 - 2023-04-29	80+	1767	136	<5	6	70	<5
2023-04-30 - 2023-05-06	0-19	3473	43	0	42	68	21
2023-04-30 - 2023-05-06	20-29	2316	72	0	7	108	13
2023-04-30 - 2023-05-06	30-39	1428	42	<5	<5	87	6
2023-04-30 - 2023-05-06	40-49	1227	68	<5	7	85	6
2023-04-30 - 2023-05-06	50-59	1154	73	0	8	87	<5
2023-04-30 - 2023-05-06	60-69	1288	120	0	14	86	<5
2023-04-30 - 2023-05-06	70-79	1460	160	0	7	73	<5
2023-04-30 - 2023-05-06	80+	1616	144	<5	8	45	7
2023-05-07 - 2023-05-13	0-19	3643	24	<5	30	41	16
2023-05-07 - 2023-05-13	20-29	2449	51	<5	8	74	8
2023-05-07 - 2023-05-13	30-39	1510	37	0	5	59	9
2023-05-07 - 2023-05-13	40-49	1216	51	0	<5	57	<5
2023-05-07 - 2023-05-13	50-59	1124	61	<5	6	52	6
2023-05-07 - 2023-05-13	60-69	1092	84	<5	14	57	<5
2023-05-07 - 2023-05-13	70-79	1237	139	<5	9	59	<5
2023-05-07 - 2023-05-13	80+	1319	124	<5	11	40	5
2023-05-14 - 2023-05-20	0-19	3542	16	0	25	18	14
2023-05-14 - 2023-05-20	20-29	2437	39	<5	7	30	<5
2023-05-14 - 2023-05-20	30-39	1479	31	0	7	35	<5
2023-05-14 - 2023-05-20	40-49	1244	31	<5	<5	35	<5
2023-05-14 - 2023-05-20	50-59	997	42	<5	<5	45	<5
2023-05-14 - 2023-05-20	60-69	1027	60	0	7	37	<5
2023-05-14 - 2023-05-20	70-79	1194	116	<5	7	49	<5
2023-05-14 - 2023-05-20	80+	1296	89	0	13	39	<5
2023-05-21 - 2023-05-27	0-19	3214	19	<5	27	11	15
2023-05-21 - 2023-05-27	20-29	2247	37	<5	5	35	7
2023-05-21 - 2023-05-27	30-39	1335	25	0	5	23	<5
2023-05-21 - 2023-05-27	40-49	971	16	0	<5	19	5
2023-05-21 - 2023-05-27	50-59	919	33	0	7	18	<5
2023-05-21 - 2023-05-27	60-69	893	61	0	7	30	<5
2023-05-21 - 2023-05-27	70-79	1063	80	0	7	41	<5
2023-05-21 - 2023-05-27	80+	1202	79	<5	<5	42	<5
